# Statistical framework for studying the spatial architecture of the tumor immune microenvironment

**DOI:** 10.1101/2021.04.27.21256104

**Authors:** Christopher Wilson, Ram Thapa, Jordan Creed, Jonathan Nguyen, Carlos Moran Segura, Travis Gerke, Joellen Schildkraut, Lauren Peres, Brooke L. Fridley

**Author notes:** Correspondence to: Brooke L. Fridley, Ph.D., 12902 Magnolia Drive, Moffitt Cancer Center, Tampa, FL 33612. None of the authors have conflict-of-interest or financial disclosures to declare. Email Addresses.

## Abstract

New technologies, such as multiplex immunofluorescence microscopy (mIF), are being developed and used for the assessment and visualization of the tumor immune microenvironment (TIME). These assays produce not only an estimate of the abundance of immune cells in the TIME, but also their spatial locations; however, there are currently few approaches to analyze the spatial context of the TIME. Thus, we have developed a framework for the spatial analysis of the TIME using Ripley’s *K*, coupled with a permutation-based framework to estimate and measure the departure from complete spatial randomness (CSR) as a measure of the interactions between immune cells. This approach was then applied to ovarian cancer using mIF collected on intra-tumoral regions of interest (ROIs) and tissue microarrays (TMAs) from 158 high-grade serous ovarian carcinoma patients in the African American Cancer Epidemiology Study (AACES) (94 subjects on TMAs resulting in 259 tissue cores; 91 subjects with 254 ROIs). Cox proportional hazard models were constructed to determine the association of abundance and spatial clustering of tumor-infiltrating lymphocytes, cytotoxic T-cells, and regulatory T-cells, and overall survival. We found that EOC patients with high abundance and low spatial clustering of tumor-infiltrating lymphocytes and cytotoxic T-cells in their tumors had the best overall survival. In contrast, patients with low levels of regulatory T-cells but with a high level of spatial clustering (compare to those with a low level of spatial clustering) had better survival. These findings underscore the prognostic importance of evaluating not only immune cell abundance but also the spatial contexture of the immune cells in the TIME. In conclusion, the application of this spatial analysis framework to the study of the TIME could lead to the identification of immune content and spatial architecture that could aid in the determination of patients that are likely to respond to immunotherapies.
