## Supplemental Tables for "Statistical framework for studying the spatial architecture of the tumor immune microenvironment"

### Sheet: Supplemental Table 1
Supplemental Table 1: Summary of the demographics of the African American EOC patients in AACES included in this analysis, and by type of available images.
	Overall	ROI	TMA
	N=158	N=91	N=94
Age of Diagnosis	60.2 [53.3;67.0]	58.3 [52.0;63.5]	62.5 [54.25,68.75]
Histology
Endometrioid	7 (4.4%)	6 (6.6%)	3 (3.2%)
Serous	151 (95.6%)	85 (93.4%)	91 (96.8%)
Vital Status
Deceased	104 (65.8%)	55 (60.4%)	64 (68.1%)
Alive	54 ( 34.2%)	36 (39.6%)	30 (31.9%)
Time to last follow up	1620 [878;2315]	1801 [1104;2459]	1525 [770,2217]
Stage
Distant	118 (74.7%)	62 (68.1%)	74 (78.7%)
Localized	19 (12.0%)	13(14.3%)	11 (11.7%)
Regional	19 (12.0%)	16 (17.6%)	7 (7.5%)

### Sheet: Supplemental Table 2
Supplemental Table 2: Results from survival analysis of the immune marker abundance and spatial clustering from the ROIs and TMAs only considering samples with high abundance. Degree of spatial clustering based on permutation-based estimate of CSR. Models were adjusted for age at diagnosis and stage. Group HH (high abundance / high spatial clustering) is the reference group.
Image Type	Marker	HR	95% Confidence Interval for HR	p-value for difference from HH	Cut point used for group definition		Sample Size
					Abundance %	Degree of spatial clustering
ROI	CD3+	0.222	[0.11, 0.47]	0.0001	1.5	48.9	128
	CD8+	0.072	[0.01, 0.54]	0.0103	1	16.1	121
	FOXP3+	1.275	[0.18, 9.14]	0.809	0.6	67.4	115
	CD3+CD8+	**	**	**	2.7	15.8	46
	CD3+ FOXP3+	0.556	[0.2, 1.53]	0.2569	1.2	29.2	45
TMA	CD3+	0.158	[0.04, 0.64]	0.0094	6	22.43	64
	CD8+	0.751	[0.05, 2.56]	0.2974	5.34	22.05	26
	FOXP3+	0.266	[0.06, 1.13]	0.0735	2.7	20.34	19
	CD3+ CD8+	0.251	[0.03, 1.87]	0.1773	5.65	21.98	23
	CD3+ FOXP3+	0.468	[0.17, 1.31]	0.1487	1.68	29.92	27
* HH=high abundance / high spatial clustering
**There were no deaths in the high abundance / low spatial group for CD3+ CD8+ cells thus the p-value, CI, HR are not estimable.
